# Advancing Personalized Cancer Therapy: *Onko_DrugCombScreen* - A Novel Shiny App for Precision Drug Combination Screening

**DOI:** 10.1101/2024.06.20.24309094

**Authors:** Jingyu Yang, Meng Wang, Jürgen Dönitz, Björn Chapuy, Tim Beißbarth

## Abstract

Identifying and validating genotype-guided drug combinations for a specific molecular subtype in cancer therapy represents an unmet medical need and is important in enhancing efficacy and reducing toxicity. However, the exponential increase in combinatorial possibilities constrains the ability to identify and validate effective drug combinations. In this context, we have developed *Onko DrugCombScreen*, an innovative tool aiming at advancing precision medicine based on identifying significant drug combination candidates in a target cancer cohort compared to a comparison cohort. *Onko DrugCombScreen*, inspired by the Molecular Tumor Board (MTB) process, synergizes drug knowledge-base analysis with various statistical methodologies and data visualization techniques to pinpoint drug combination candidates. Validated through a TCGA-BRCA case study, *Onko DrugCombScreen* has demonstrated its proficiency in discerning established drug combinations in a specific cancer type and in revealing potential novel drug combinations. By enhancing the capability of drug combination discovery through drug knowledge bases, *Onko DrugCombScreen* represents a significant advancement in personalized cancer treatment by identifying promising drug combinations, setting the stage for the development of more precise and potent combination treatments in cancer care. The *Onko DrugCombScreen* shiny app is available at https://rshiny.gwdg.de/apps/onko_drugcombscreen/. The Git repository can be accessed at https://gitlab.gwdg.de/MedBioinf/mtb/onko_drugcombscreen.
