## Supplemental Table S1 for "Advancing Personalized Cancer Therapy: *Onko_DrugCombScreen* - A Novel Shiny App for Precision Drug Combination Screening"

### Sheet: HER2+ (TCGA HER2+ vs TCGA Norma
Combination Treatment	Drug1	Drug2	Trials Phase	Status	Outcomes (Combination Therapy (CBT) vs. Monotherapy)	adjust_p.value	OR	Percentage
Hormone therapy + Immunotherapy	Letrozole(AI)	Trastuzumab (Immunotherapy targeted HER2)	II	Ongoing	PFS: 21.72 months vs. 12.45 months	0.019662	2.86848	73.17
Targeted therapy + Immunotherapy	Pertuzumab	Trastuzumab (Immunotherapy targeted HER2)	III	FDA Approved 2017 (adjuvant), 2020 (fixed-dose SC formulation)	Improved invasive disease-free survival vs chemotherapy alone in early/metastatic HER2+ breast cancer	1.76624e-05	15.7111	95.12
SERD: selective estrogen receptor down regulator
AIs: aromatase inhibitors
PFS: progression-free survival
IDFS: invasive disease-free survival
HR: hormone receptor (estrogen and progesterone receptors)

### Sheet: TNBC (TCGA Basal vs TCGA Normal
Combination Treatment	Drug1	Drug2	Trials Phase	Status	Outcomes (Combination Therapy (CBT) vs. Monotherapy)	adjust_p.value	OR	Percentage
Targeted therapy + Immunotherapy	Niraparib (PARP inhibitor)	Pembrolizumab (PD-1/PD-L1 inhibitor)	I/II	Completed	Median PFS: 8.3 months, with a objective response rate of 21%, and disease control rate of 49%	8.03103e-07	9.07532	87.17
Immunotherapy + Chemotherapy (CT)	Pembrolizumab	Paclitaxel	III	First-line treatment approved by FDA in 2021	PFS: 9.7 months of CBT vs. 5.6 months of CT alone	3.19016e-07	19.1083	96.79
	Atezolizumab	Albumin-bound paclitaxel (nab-paclitaxel)	III	First-line treatment approved by FDA in 2021	PFS: 9.3 months of CBT vs. 6.1 months of CT alone; OS: 28.9 months of CBT vs. 20.8 months of CT alone.	Missing	Missing	Missing
Targeted therapy + Chemotherapy	Bevacizumab (VEGF inhibitor)	Doxorubicin	II	Ongoing	The objective response rate was 21%	2.43311e-06	17.7491	97.33
	Olaparib (PARP inhibitor)	Capecitabine, Eribulin, or Vinorelbine	III	Ongoing	PFS: 7.0 months vs. 4.2 months of chemotherapy alone	5.75657e-07	11.4073	92.51
